# Modelling Acral Melanoma in Admixed Brazilians Uncovers Genomic Drivers and Targetable Pathways

**DOI:** 10.1101/2025.08.08.25332963

**Authors:** Annie Cristhine Moraes Sousa-Squiavinato, Sara Santos Bernardes, Flávia C. Aguiar, Antonio C. Facciolo, Martín del Castillo Velasco Herrera, J. Rene C. Wong-Ramirez, Patricia Basurto-Lozada, Aretha Brito Nobre, Geethanjali Annamalai, Rebecca Martins Cadimo do Nascimento, Jacqueline Boccacino, Rafaela Fagundes, Pedro Sodré do R. Barros, Mariana de Moraes Pitombo, Rebeca Olvera-León, Larissa Satiko Alcantara Sekimoto Matsuyama, Jamie Billington, Ian Vermes, Irving Simonin-Wilmer, Danielle G. Carvalho, João Pedro Cavalcante Simoes, Priscila Valverde Fernandes, Luiz Fernando Nunes, Andreia Cristina de Melo, Jadivan Leite de Oliveira, Meenhard Herlyn, Andrew E. Aplin, Carla Daniela Robles-Espinoza, David J. Adams, Patricia A. Possik

## Abstract

Acral melanoma (AM) is an aggressive melanoma subtype with limited therapeutic options and poor outcomes. In non-European descent and admixed populations, like those residing in Latin America, AM accounts for a significant proportion of cutaneous melanoma cases. Here, we performed comprehensive genomic and functional profiling of AM from a uniquely diverse Brazilian cohort. Whole-exome and transcriptome sequencing revealed low mutation burden and predominance of copy number alterations, including high-amplitude focal amplifications termed hailstorms. These hailstorms frequently affected chromosomes 11, 5 and 22 and key oncogenes such as *CCND1*, *GAB2*, *CDK4*, and *TERT*. The presence of hailstorms in the long arms of chromosomes 11 and 22 was associated with higher focal copy number burden and loss of DNA damage response genes (*ATM*, *CHEK1*), suggesting a permissive genomic environment driving structural instability. To explore the unique genomic context of AM, we established a comprehensive collection of patient-derived xenograft (AM-PDX) models that faithfully retain the histopathological and genomic features of the original tumours. Functional exploration of AM-specific vulnerabilities through pharmacological and CRISPR/Cas9 knockout screenings identified strong sensitivity to targeting MAPK, CDK4/6, MDM2, and WEE1 pathways. Notably, the pan-RAS(ON) inhibitor RMC-7977 effectively reduced viability in *NRAS*-, *KRAS*-, and *KIT*-mutant AM cell lines. Finally, CRISPR screens revealed dependencies selectively essential in AM, including *CRKL* and *SF3B4*, highlighting previously unrecognized vulnerabilities. Our findings emphasize the distinct biology of AM compared to other subtypes of melanoma, provide a valuable resource of models reflective of Latin American ancestry, and identify potential drivers and therapeutic targets.
