## Supplementary Table 1 for "Modelling Acral Melanoma in Admixed Brazilians Uncovers Genomic Drivers and Targetable Pathways"

### Sheet: Sheet1
SUPPLEMENTARY TABLE S1: Clinical characteristics of AM patients
Sample_ID	Samples_collected	Sex	Age range
AM001	Primary	F	70's
AM002	Primary	M	80's
AM003	Primary and Lymph_Node	F	70's
AM004	Primary	F	70's
AM005	Primary	M	40's
AM006	Lymph_Node	F	60's
AM007	Lymph_Node	F	70's
AM008	Primary and Lymph_Node	M	60's
AM009	Primary	F	50's
AM010	Primary	F	60's
AM011	Primary	M	80's
AM012	Primary	F	50's
AM013	Primary	M	50's
AM014	Primary	F	70's
AM015	Primary and Lymph_Node	F	60's
AM016	Lymph_Node	M	50's
AM017	Primary	M	60's
AM018	Primary	F	70's
AM019	Primary	F	70's
AM020	Primary	M	80's
AM021	Primary and Lymph_Node	M	70's
AM022	Primary and Lymph_Node	M	50's
AM023	Lymph_Node	F	60's
AM024	Primary	M	70's
AM025	Recurrence	F	60's
AM026	Lymph_Node	F	80's
AM027	Primary	M	70's
AM028	Primary	F	90's
AM029	Primary	M	60's
AM031	Lymph_Node	F	90's
AM032	Primary and Lymph_Node	F	70's
AM033	Recurrence	F	70's
AM034	Lymph_Node	F	70's
AM041	Primary	M	40's
AM042	Primary	M	50's
AM043	Primary	M	70's
AM044	Primary	F	40's
AM045	Primary	F	60's
AM046	Primary	F	40's
AM047	Primary	M	30's
AM048	Primary	F	40's
AM049	Primary	M	70's
AM050	Primary	M	80's
AM051	Primary	M	70's
AM052	Primary and Lymph_Node	M	80's
AM053	Lymph_Node	F	50's
AM054	Primary	F	70's
AM055	Primary	F	60's
AM056	Primary	F	70's
AM057	Primary and Lymph_Node	F	50's
AM058	Primary	M	60's
AM059	Primary	M	60's
AM060	distinct sites of lymph nodes	F	50's
AM061	distinct sites of In_transit_Metastasis	F	90's
AM062	In_transit_Metastasis	M	50's
AM063	Lymph_Node	M	40's
AM064	Primary	F	90's
AM065	Primary	M	60's
AM066	Primary and Lymph_Node	F	80's
AM067	Primary and Lymph_Node	F	80's
AM068	Primary and Lymph_Node	F	50's
AM069	Lymph_Node	F	50's
