## Supplementary Table 2 for "Modelling Acral Melanoma in Admixed Brazilians Uncovers Genomic Drivers and Targetable Pathways"

### Sheet: Sheet1
SUPPLEMENTARY TABLE 2: Histopathological characteristics of AM samples
Sample_ID	Anatomic_site	Tumor_type	Clinical_Stage	Predominant Cell Morphology	Ulceration	Necrosis	Breslow Index	Mitoses (mm2)	TIL	Microsatellitosis	Vascular_invasion	Neurotropism	PDX
AM001	Plantar	Primary	IIc	epithelioid	Yes	No	5.9	9	Absent	No	No	Yes	Tumor growth
AM002	Plantar	Primary	Ib	epithelioid	No	No	1.5	1	Absent	No	No	No	No tumor growth
AM003a	Plantar	Primary	III	epithelioid	Yes	No	9.4	21	Absent	No	No	No	No tumor growth
AM003b	Plantar	Primary	III	epithelioid	Yes	No	9.4	21	Absent	No	No	No	Tumor growth
AM003c	Lymph_node	Lymph_node_metastasis	NA	Undefined	NA	Yes	NA	Undefined	NA	NA	NA	NA	No tumor growth
AM004	Plantar	Primary	III	epithelioid	Yes	Yes	10	7	Brisky	No	No	No	Tumor growth
AM005	Plantar	Primary	III	spindle	Yes	No	4	8	Absent	No	No	No	No tumor growth
AM006	Lymph_node	Lymph_node_metastasis	NA	epithelioid	NA	Yes	NA	4	NA	NA	NA	NA	Tumor growth
AM007	Lymph_node	Lymph_node_metastasis	NA	epithelioid	NA	Yes	NA	6	NA	NA	NA	NA	Tumor growth
AM008a	Plantar	Primary	III	50/50	Yes	No	14	2	Non-brisky	No	No	No	No tumor growth
AM008b	Plantar	Recurrence	NA	epithelioid	Yes	No	5	3	Non-brisky	No	No	No	No tumor growth
AM009	Plantar	Primary	III	epithelioid	Yes	No	10	8	Non-brisky	No	No	No	No tumor growth
AM010	Plantar	Primary	III	50/50	Yes	Yes	14	6	Non-brisky	No	No	No	No tumor growth
AM011	Plantar	Primary	IIc	spindle	Yes	No	5	3	Absent	No	No	No	No tumor growth
AM012	Plantar	Primary	IIa	epithelioid	No	No	2.2	2	Brisky	No	No	No	No tumor growth
AM013	Plantar	Primary	IIb	spindle	Yes	No	3.1	2	Absent	No	No	No	No tumor growth
AM014	Subungual	Primary	III	spindle	Yes	Yes	55	6	Brisky	No	No	No	No tumor growth
AM015a	Subungual	Primary	IV	spindle	Yes	Yes	20	2	Absent	No	Yes	Yes	Tumor growth
AM015b	Lymph_node	Lymph_node_metastasis	NA	epithelioid	NA	Yes	NA	1	NA	NA	NA	NA	Tumor growth
AM016	Lymph_node	Lymph_node_metastasis	NA	epithelioid	NA	Yes	NA	8	NA	NA	NA	NA	Tumor growth
AM017	Plantar	Primary	III	epithelioid	Yes	No	9	1	Brisky	No	No	No	No tumor growth
AM018	Subungual	Primary	IIb	epithelioid	Yes	No	2.5	4	Absent	No	No	No	Adverse event/interrupte
AM019	Plantar	Primary	IIc	spindle	Yes	Yes	8.8	5	Absent	No	Yes	No	Tumor growth
AM020	Plantar	Primary	IIc	epithelioid	Yes	No	7	4	Non-brisky	No	No	No	No tumor growth
AM021a	Plantar	Primary	IV	epithelioid	Yes	No	8.4	6	Absent	No	Yes	No	Tumor growth
AM021b	Lymph_node	Lymph_node_metastasis	NA	epithelioid	NA	Yes	NA	4	NA	NA	NA	NA	Tumor growth
AM022a	Plantar	Primary	III	epithelioid	Yes	Yes	15	2	Brisky	No	No	No	Tumor growth
AM022b	Lymph_node	Lymph_node_metastasis	NA	epithelioid	NA	Yes	NA	5	NA	NA	NA	NA	Tumor growth
AM023	Lymph_node	Lymph_node_metastasis	NA	epithelioid	NA	No	NA	1	NA	NA	NA	NA	No tumor growth
AM024	Subungual	Primary	III	epithelioid	Yes	No	3.5	4	Non-brisky	No	No	No	No tumor growth
AM025a	Plantar	Recurrence	III	spindle	Yes	No	20	7	No	No	No	No	Tumor growth
AM025b	Lymph_node	Lymph_node_metastasis	NA	epithelioid	NA	No	NA	14	NA	NA	NA	NA	Tumor growth
AM026	Lymph_node	Lymph_node_metastasis	NA	epithelioid	NA	No	NA	1	NA	NA	NA	NA	No tumor growth
AM027	Plantar	Primary	IIc	spindle	Yes	No	9	9	Absent	No	No	Yes	No tumor growth
AM028	Plantar	Primary	IIc	spindle	Yes	No	20	4	Brisky	Yes	No	No	No tumor growth
AM029	Plantar	Primary	III	epithelioid	Yes	Yes	30	6	Non-brisky	No	Yes	No	Tumor growth
AM031	Lymph_node	Lymph_node_metastasis	NA	epithelioid	NA	No	NA	1	NA	NA	NA	NA	Tumor growth
AM032a	Plantar	Primary	III	spindle	Yes	No	11	14	Brisky	No	No	No	No tumor growth
AM032b	Lymph_node	Lymph_node_metastasis	NA	spindle	NA	No	NA	21	NA	NA	NA	NA	Tumor growth
AM032c	Lymph_node	Lymph_node_metastasis	NA	epithelioid	NA	No	NA	10	NA	NA	NA	NA	Tumor growth
AM033	Plantar	Recurrence	IIc	epithelioid	Yes	No	7	14	Non-brisky	No	No	No	No tumor growth
AM034	Lymph_node	Lymph_node_metastasis	NA	epithelioid	NA	Yes	NA	17	NA	NA	NA	NA	Tumor growth
AM041	Plantar	Primary	III	epithelioid	Yes	No	6	6	Brisky	No	No	No	No tumor growth
AM042	Plantar	Primary	III	epithelioid	Yes	No	8.3	4	Non-brisky	No	No	No	No tumor growth
AM043	Plantar	Primary	IIa	epithelioid	No	No	2.2	2	Brisky	No	No	No	No tumor growth
AM044	Plantar	Primary	III	epithelioid	Yes	No	35	11	Non-brisky	No	Yes	Yes	No tumor growth
AM045	Plantar	Primary	III	epithelioid	Yes	Yes	50	13	Non-brisky	Yes	Yes	No	Tumor growth
AM046	Plantar	Primary	IIc	spindle	Yes	No	13	3	Non-brisky	No	Yes	No	No tumor growth
AM047	Plantar	Primary	III	epithelioid	Yes	No	1.7	0	Brisky	No	No	No	No tumor growth
AM048	Subungual	Primary	III	epithelioid	Yes	No	12	11	Non-brisky	No	Yes	Yes	Tumor growth
AM049	Plantar	Primary	IIc	spindle	Yes	Yes	29	6	Non-brisky	No	Yes	Yes	Tumor growth
AM050	Plantar	Primary	IIc	epithelioid	Yes	No	7.1	11	Non-brisky	No	No	No	Tumor growth
AM051	Subungual	Primary	III	epithelioid	Yes	No	13	3	Absent	No	Yes	No	Tumor growth
AM052a	Plantar	Primary	III	spindle	Yes	Yes	17	0	Brisky	No	No	No	Tumor growth
AM052b	Lymph_node	Lymph_node_metastasis	NA	epithelioid	NA	Yes	NA	1	NA	NA	NA	NA	Tumor growth
AM053	Lymph_node	Lymph_node_metastasis	NA	epithelioid	NA	No	NA	10	NA	NA	NA	NA	Tumor growth
AM054	Plantar	Primary	III	epithelioid	No	Yes	5	8	Brisky	Yes	No	Yes	No tumor growth
AM055	Plantar	Primary	IIc	spindle	Yes	Yes	8	7	Non-brisky	No	No	No	No tumor growth
AM056	Plantar	Primary	IIc	spindle	No	No	35	3	Non-brisky	No	No	Yes	No tumor growth
AM057a	Plantar	Primary	III	spindle	Yes	Yes	42	13	Absent	No	Yes	No	Tumor growth
AM057b	Lymph_node	Lymph_node_metastasis	NA	epithelioid	NA	No	NA	3	NA	NA	NA	NA	No tumor growth
AM058	Subungual	Primary	IV	epithelioid	Yes	Yes	15	12	Non-brisky	Yes	Yes	No	Tumor growth
AM059	Plantar	Primary	III	epithelioid	Yes	No	5.5	2	Non-brisky	No	No	No	No tumor growth
AM060a	Lymph_node	Lymph_node_metastasis	NA	epithelioid	NA	Yes	NA	9	NA	NA	NA	NA	Tumor growth
AM060b	Lymph_node	Lymph_node_metastasis	NA	epithelioid	NA	Yes	NA	10	NA	NA	NA	NA	Tumor growth
AM061a	in-transit metastasis	Lymph_node_metastasis	NA	spindle	NA	Yes	NA	4	NA	NA	NA	NA	No tumor growth
AM061b	in-transit metastasis	Lymph_node_metastasis	NA	spindle	NA	Yes	NA	9	NA	NA	NA	NA	No tumor growth
AM062	in-transit metastasis	Lymph_node_metastasis	NA	epithelioid	NA	Yes	NA	2	NA	NA	NA	NA	Tumor growth
AM063	Lymph_node	Lymph_node_metastasis	NA	epithelioid	NA	Yes	NA	0	NA	NA	NA	NA	No tumor growth
AM064	Plantar	Primary	IIc	epithelioid	No	No	5	2	Brisky	No	No	No	Adverse event/interrupte
AM065	Plantar	Primary	III	spindle	Yes	No	6.4	2	Non-brisky	No	No	No	Tumor growth
AM066a	Plantar	Primary	III	spindle	Yes	Yes	50	3	Non-brisky	Yes	Yes	No	Tumor growth
AM066b	Lymph_node	Lymph_node_metastasis	NA	spindle	NA	No	NA	2	NA	NA	NA	NA	No tumor growth
AM067a	Plantar	Primary	III	spindle	Yes	No	15	17	Brisky	No	No	No	Tumor growth
AM067b	Lymph_node	Lymph_node_metastasis	NA	spindle	NA	No	NA	11	NA	NA	NA	NA	Tumor growth
AM068a	Plantar	Primary	III	epithelioid	Yes	Yes	5	10	Brisky	No	Yes	No	Tumor growth
AM068b	Lymph_node	Lymph_node_metastasis	NA	epithelioid	NA	Yes	NA	8	NA	NA	NA	NA	Tumor growth
AM069	Lymph_node	Lymph_node_metastasis	NA	epithelioid	NA	Yes	NA	7	NA	NA	NA	NA	Tumor growth
