## Supplementary Table 3 for "Modelling Acral Melanoma in Admixed Brazilians Uncovers Genomic Drivers and Targetable Pathways"

### Sheet: Sheet1
SUPPLEMENTARY TABLE 3: Mutations detected in AM samples, one sample per patient
Tumor_Sample_Barcode_patient_tumour	DEL	DNP	INS	SNP	total
PD53330c	0	1	0	29	30
PD53331a	0	0	0	4	4
PD53332d	2	0	0	68	70
PD53333f	0	0	1	17	18
PD53334a	1	0	1	23	25
PD53337a	0	0	0	43	43
PD53338a	0	1	0	52	53
PD53339a	0	0	0	10	10
PD53341a	2	0	0	39	41
PD53342a	1	0	0	41	42
PD53343h	3	0	5	82	90
PD53345a	0	0	1	43	44
PD53346a	1	2	1	124	128
PD53347c	2	6	2	142	152
PD53348a	2	0	0	67	69
PD53349d	2	0	0	111	113
PD53350d	2	0	1	76	79
PD53351a	1	0	0	66	67
PD53352d	2	0	1	34	37
PD53353a	0	0	0	34	34
PD53354a	1	0	1	22	24
PD53355c	7	0	1	31	39
PD53357c	3	1	4	40	48
PD53358a	4	0	1	68	73
PD53359c	2	1	1	98	102
PD53361a	0	0	0	18	18
PD53362a	7	2	0	43	52
PD53363a	0	0	0	6	6
PD53364c	4	0	1	26	31
PD53365a	1	0	0	24	25
PD53366a	0	0	0	32	32
PD53367a	1	1	2	55	59
PD53368a	2	1	1	77	81
PD53369a	0	1	2	32	35
					52,18	Average
