## Supplementary Table 9 for "Modelling Acral Melanoma in Admixed Brazilians Uncovers Genomic Drivers and Targetable Pathways"

### Sheet: Sheet1
SUPPLEMENTARY TABLE 9: Small molecule inhibitors included in the Pharmacological screen along with their respective targets and dose range used
Compound	Target	Dose range (uM)	Cell line	IC50 (uM)
Abemaciclib	CDK4/6	10 - 0.003	AM007	0,098
Abemaciclib	CDK4/6	10 - 0.003	AM015a	0,023
Abemaciclib	CDK4/6	10 - 0.003	AM015b	0,104
Abemaciclib	CDK4/6	10 - 0.003	AM016	0,162
Adavosertib	WEE1	10 - 0.003	AM007	0,423
Adavosertib	WEE1	10 - 0.003	AM015a	0,041
Adavosertib	WEE1	10 - 0.003	AM015b	0,103
Adavosertib	WEE1	10 - 0.003	AM016	0,084
Avapritinib	KIT/PDGFRA	10 - 0.003	AM007	12380
Avapritinib	KIT/PDGFRA	10 - 0.003	AM015a	0,039
Avapritinib	KIT/PDGFRA	10 - 0.003	AM015b	0,041
Avapritinib	KIT/PDGFRA	10 - 0.003	AM016	NA
BAY-320	BUB1	31.6 - 0.01	AM007	7795
BAY-320	BUB1	31.6 - 0.01	AM015a	1862
BAY-320	BUB1	31.6 - 0.01	AM015b	8504
BAY-320	BUB1	31.6 - 0.01	AM016	4924
Berzosertib	ATR	10 - 0.003	AM007	1323
Berzosertib	ATR	10 - 0.003	AM015a	0,360
Berzosertib	ATR	10 - 0.003	AM015b	0,417
Berzosertib	ATR	10 - 0.003	AM016	0,291
BIIB021	HSP90	1 - 0.0003	AM007	NA
BIIB021	HSP90	1 - 0.0003	AM015a	0,237
BIIB021	HSP90	1 - 0.0003	AM015b	0,134
BIIB021	HSP90	1 - 0.0003	AM016	0,278
Ceralasertib	ATR	10 - 0.003	AM007	3113
Ceralasertib	ATR	10 - 0.003	AM015a	1141
Ceralasertib	ATR	10 - 0.003	AM015b	1523
Ceralasertib	ATR	10 - 0.003	AM016	0,922
CHIR-124	CHK1	3.16 - 0.001	AM007	1013
CHIR-124	CHK1	3.16 - 0.001	AM015a	0,380
CHIR-124	CHK1	3.16 - 0.001	AM015b	0,902
CHIR-124	CHK1	3.16 - 0.001	AM016	0,088
Cobimetinib	MEK	1 - 0.0003	AM007	0,025
Cobimetinib	MEK	1 - 0.0003	AM015a	0,103
Cobimetinib	MEK	1 - 0.0003	AM015b	0,100
Cobimetinib	MEK	1 - 0.0003	AM016	0,049
Dinaciclib	CDK2/5/1/9	0.316 - 0.0001	AM007	0,012
Dinaciclib	CDK2/5/1/9	0.316 - 0.0001	AM015a	0,004
Dinaciclib	CDK2/5/1/9	0.316 - 0.0001	AM015b	0,009
Dinaciclib	CDK2/5/1/9	0.316 - 0.0001	AM016	0,010
Entinostat	HDAC	31.6 - 0.01	AM007	0,003
Entinostat	HDAC	31.6 - 0.01	AM015a	0,002
Entinostat	HDAC	31.6 - 0.01	AM015b	0,002
Entinostat	HDAC	31.6 - 0.01	AM016	0,001
GSK1070916	Aurora kinases (B/C)	3.16 - 0.001	AM007	NA
GSK1070916	Aurora kinases (B/C)	3.16 - 0.001	AM015a	0,017
GSK1070916	Aurora kinases (B/C)	3.16 - 0.001	AM015b	0,277
GSK1070916	Aurora kinases (B/C)	3.16 - 0.001	AM016	2559
GSK126	EZH2	31.6 - 0.01	AM007	11120
GSK126	EZH2	31.6 - 0.01	AM015a	8297
GSK126	EZH2	31.6 - 0.01	AM015b	30110
GSK126	EZH2	31.6 - 0.01	AM016	8796
GSK461364	PLK1	1 - 0.0003	AM007	NA
GSK461364	PLK1	1 - 0.0003	AM015a	0,011
GSK461364	PLK1	1 - 0.0003	AM015b	0,027
GSK461364	PLK1	1 - 0.0003	AM016	0,027
JQ1	BET	10 - 0.003	AM007	0,198
JQ1	BET	10 - 0.003	AM015a	0,117
JQ1	BET	10 - 0.003	AM015b	0,309
JQ1	BET	10 - 0.003	AM016	1309
KU-60019	ATM	31.6 - 0.01	AM007	11460
KU-60019	ATM	31.6 - 0.01	AM015a	1415
KU-60019	ATM	31.6 - 0.01	AM015b	3794
KU-60019	ATM	31.6 - 0.01	AM016	8382
ML-792	Sumoylation	10 -0.003	AM007	0,424
ML-792	Sumoylation	10 -0.003	AM015a	0,379
ML-792	Sumoylation	10 -0.003	AM015b	NA
ML-792	Sumoylation	10 -0.003	AM016	0,139
MLN8054	Aurora kinases (A)	31.6 - 0.01	AM007	NA
MLN8054	Aurora kinases (A)	31.6 - 0.01	AM015a	0,197
MLN8054	Aurora kinases (A)	31.6 - 0.01	AM015b	0,858
MLN8054	Aurora kinases (A)	31.6 - 0.01	AM016	0,707
Molibresib	BET	10 - 0.003	AM007	0,198
Molibresib	BET	10 - 0.003	AM015a	0,115
Molibresib	BET	10 - 0.003	AM015b	0,540
Molibresib	BET	10 - 0.003	AM016	1028
Nutlin-3a	MDM2	31.6 - 0.01	AM007	0,763
Nutlin-3a	MDM2	31.6 - 0.01	AM015a	0,317
Nutlin-3a	MDM2	31.6 - 0.01	AM015b	1081
Nutlin-3a	MDM2	31.6 - 0.01	AM016	1368
Olaparib	PARP	10 - 0.003	AM007	NA
Olaparib	PARP	10 - 0.003	AM015a	0,339
Olaparib	PARP	10 - 0.003	AM015b	NA
Olaparib	PARP	10 - 0.003	AM016	NA
Palbociclib	CDK4/6	10 - 0.003	AM007	0,098
Palbociclib	CDK4/6	10 - 0.003	AM015a	0,048
Palbociclib	CDK4/6	10 - 0.003	AM015b	0,191
Palbociclib	CDK4/6	10 - 0.003	AM016	0,051
Ripretinib	KIT/PDGFRA	10 - 0.003	AM007	0,515
Ripretinib	KIT/PDGFRA	10 - 0.003	AM015a	0,017
Ripretinib	KIT/PDGFRA	10 - 0.003	AM015b	0,012
Ripretinib	KIT/PDGFRA	10 - 0.003	AM016	0,554
SCH900776	CHK1	31.6 - 0.01	AM007	4346
SCH900776	CHK1	31.6 - 0.01	AM015a	0,390
SCH900776	CHK1	31.6 - 0.01	AM015b	1019
SCH900776	CHK1	31.6 - 0.01	AM016	0,147
Talazoparib	PARP	1 - 0.0003	AM007	0,239
Talazoparib	PARP	1 - 0.0003	AM015a	0,001
Talazoparib	PARP	1 - 0.0003	AM015b	0,008
Talazoparib	PARP	1 - 0.0003	AM016	NA
Tazemetostat	EZH2	31.6 - 0.01	AM007	NA
Tazemetostat	EZH2	31.6 - 0.01	AM015a	NA
Tazemetostat	EZH2	31.6 - 0.01	AM015b	NA
Tazemetostat	EZH2	31.6 - 0.01	AM016	NA
Trametinib	MEK	10 - 0.003	AM007	0,074
Trametinib	MEK	10 - 0.003	AM015a	0,003
Trametinib	MEK	10 - 0.003	AM015b	0,010
Trametinib	MEK	10 - 0.003	AM016	0,013
Volasertib	PLK1	1 - 0.0003	AM007	0,007
Volasertib	PLK1	1 - 0.0003	AM015a	0,008
Volasertib	PLK1	1 - 0.0003	AM015b	0,010
Volasertib	PLK1	1 - 0.0003	AM016	0,009
Vorinostat	HDAC	10 - 0.003	AM007	0,074
Vorinostat	HDAC	10 - 0.003	AM015a	0,055
Vorinostat	HDAC	10 - 0.003	AM015b	0,015
Vorinostat	HDAC	10 - 0.003	AM016	0,054
XAV939	wnt-b catenin	31.6 - 0.01	AM007	15780
XAV939	wnt-b catenin	31.6 - 0.01	AM015a	2636
XAV939	wnt-b catenin	31.6 - 0.01	AM015b	NA
XAV939	wnt-b catenin	31.6 - 0.01	AM016	NA
