## Supplementary Table 10 for "Modelling Acral Melanoma in Admixed Brazilians Uncovers Genomic Drivers and Targetable Pathways"

### Sheet: Sheet1
SUPPLEMENTARY TABLE 10: List of vulnerabilities shared between AM007 and AM016 cell lines
Shared vulnerabilities
PSMB5
RPS23
PSMD12
RAN
PSMA3
CCT4
PSMB3
NHP2L1
GTF2E2
YRDC
VPS25
PSMA2
SRP19
PSMA6
DPAGT1
DHDDS
POLR2A
YARS
SBDS
SNRPF
PSMA1
SOX10
RPL23
SNRPA1
ATP6V0C
IARS
SMU1
SRSF3
PSMB1
NSF
CARS
PSMD11
PSMB6
PLK1
EIF4A3
RPL3
THOC2
SNRPD3
ATP6V1B2
VCP
PSMG4
COPB2
RRM1
SARS
GSPT1
SF3B14
ACTL6A
RPL36
PSMB7
PSMA7
SRP54
POLR2B
DARS
RPS18
HSPA9
PCNA
SEC61A1
PSMB2
PSMC6
SF3B5
POLR2H
ALG2
RPA3
TCEB2
NARS
SNRPD1
RPL27A
PRPF38A
SF3B3
MAD2L1
PSMA5
AARS
PHB
LARS
RPL13
TRAPPC3
RPS8
AURKB
DAD1
PHF5A
UBE2I
EIF3B
SF3A3
CDC27
RPS19
CSE1L
HNRNPK
RPL11
ATP6V1A
EIF2S1
HMGCS1
RPS21
ECD
PRPF31
RPS20
RPS12
PRPF19
TWISTNB
EIF2B5
RPAP1
PHB2
RBX1
DONSON
WDR33
POLD1
PSMD3
CSTF3
RPS3
UTP15
CDK1
SF1
TCP1
VMP1
EIF2B4
MARS
EEF2
TARS
GTF2B
MED28
UBL5
HARS
UBA52
SRSF7
TSR2
IGBP1
SRSF1
CDC45
MAK16
EIF3I
PSMC4
WDR43
GARS
EIF2B3
CRCP
ATP6V1E1
TUT1
PPP2CA
ERH
NACA
RABGGTB
CCT2
MTBP
POLR3A
COPA
INTS6
CCT3
ZBTB8OS
PUF60
NCBP2
SUPT16H
DBR1
RPL8
NXF1
PMPCB
CCT8
CTDP1
CDC123
LSM4
PSMA4
DCTN5
RPS24
XAB2
BRF1
C9orf114
MFAP1
BANF1
PFDN6
CDC7
EIF2B2
BRF2
NUP214
ABCE1
COPB1
RPA1
HINFP
LSM5
LSM2
UBTF
MED27
CNOT3
ISY1
ORC6
CCNB1
ORAOV1
RBMX
PSMD6
ESPL1
DNM2
ETF1
MED14
RRN3
CCNK
RPL10A
PSMB4
HIST1H2BC
MITF
NOP58
CCT6A
GTF2A2
RPS11
GINS1
RPS4X
WEE1
CCT7
CENPM
DUT
ALG1
RPL18A
GTPBP4
RBBP6
COPS2
RPL14
BIRC5
POLE2
TICRR
KIF11
ATR
CPSF3
USP39
PISD
BUD31
PPIL2
DDX56
PSMC3
RUVBL2
CDC5L
EIF1AX
TXNL4A
PPP4C
EIF6
PSMD2
ASCC3
PSMD4
CDC23
NCAPD2
TRNT1
ATP2A2
CSNK1A1
SRSF2
GINS2
DR1
FAU
CLP1
DKC1
RPA2
SART3
ARIH1
TXNL4B
CHEK1
DDX18
RPS15A
NUBP1
WDR70
EFTUD2
NUS1
ZNF259
POLR1C
CCND1
PSMG3
RPL30
NOP16
PSMD14
RANGAP1
LSM7
HEATR1
RPL37A
RPS9
WDR74
MDM2
POLA2
TSG101
FBXW11
SF3A1
CRNKL1
RPL5
CPSF3L
INTS9
SACM1L
LRR1
ISCU
DDX21
KIF23
POLR3B
MAT2A
MCM2
MAPK1
ABCB7
RPL18
TOP2A
RPL13A
KARS
DIMT1
PRIM1
RIOK2
RPS27A
RBM39
MED4
SNRNP200
PAFAH1B1
NUTF2
TOP1
SMC4
TTC1
XRCC6
CDC20
TTC27
ERCC3
TINF2
DYNC1I2
VPS28
ATP6V1H
RTCB
CHMP2A
MYC
BTAF1
COPZ1
MED11
DDX10
SPC25
RPAIN
PSMC2
PFDN2
PSMD1
PAK1IP1
PDCD2
SIN3A
FARSB
CASC5
SEH1L
RPLP1
SNRPD2
HMGCR
EPRS
DHX15
FNTA
SOD1
MCM7
NUP88
RPS5
RPL27
SNF8
UFD1L
POLR2F
ARCN1
FIP1L1
IPO13
U2AF1
SKP1
TXN
RPL6
DTL
SBNO1
PSMC5
DMAP1
SLC39A7
FERMT2
DDX47
SAP30BP
NRF1
RTF1
SOD2
CCT5
RBM14
CDC16
CDK9
GNL3
GPN2
IMP3
NAA50
ANKLE2
EIF3A
RPL35
ARPC4
GINS4
FARSA
SSRP1
LAS1L
RPS15
NIFK
SMARCB1
CHMP4B
RAD17
CMPK1
HIST1H2BH
FAM96B
RPL24
CDK11A
RPL4
RPS16
PFDN5
ACTR10
TUBGCP4
RPS14
ATP1A1
RNMT
RAD51C
INTS4
GRPEL1
INTS2
RPS7
XPO1
SAE1
ELL
TANGO6
DTYMK
EIF3J
SF3B2
EIF3D
QARS
ALG14
NAPA
RBM17
MED20
RPS13
LYRM4
RACGAP1
VARS
EXOSC2
DYNLRB1
PCYT1A
ATP6V1C1
MED30
PYROXD1
TOPBP1
SLMO2
PRPF40A
CLNS1A
TAF6
RRM2
SKIV2L2
PAM16
TAF2
SPC24
NUP93
RFT1
ZNHIT2
RPS29
CCDC84
OGT
YAE1D1
UPF2
SNAPC2
MED6
SMC1A
NOP56
EIF2S2
COPS5
RPL19
RPS6
POLR2D
KPNB1
RFC5
HSPA8
PRMT1
FAM32A
GPKOW
SUPT5H
SUPT6H
KANSL2
EIF2S3
SNAPC4
HYPK
GPN1
TUBB
NEDD8
RBM25
GUK1
POLR2L
CRKL
FTSJ3
CDK7
BUB3
SFPQ
NUP160
CDK2
RPLP0
NIP7
IK
TAF12
NELFCD
SF3B1
SDAD1
ANAPC10
RPL21
ARF4
TOP3A
RRP12
RCC1
HIST1H2AK
NUP85
NCBP1
NKAP
MDN1
SS18L2
POLR2E
HIST1H2BN
DYNC1H1
SNAPC1
NEDD1
WTAP
PSMC1
HSCB
SNUPN
PPAN
POLD3
PRELID1
PFDN1
DHX37
MPHOSPH10
GNL2
TRRAP
RBBP4
PPP1CB
WDR3
POP5
AQR
RPL12
ELAC2
POLR2C
CCNH
WDR77
ALG11
TP53RK
CPSF4
UPF1
PHAX
CKAP5
HNRNPC
HIST1H2BG
HSPE1
ABT1
TAF1
URI1
CDC6
UTP20
HIST1H2BB
HIST1H2BL
DDB1
PNO1
LTV1
WARS
NCAPG
RPL15
U2SURP
RPL32
HCFC1
TOMM22
HTATSF1
TRIAP1
HSPD1
HIST1H2BJ
ATP6V1D
DPH3
NSA2
MED22
TRMT112
THOC5
UBE2D3
CWC22
DHX16
NFS1
SF3B4
TRMT5
GMPPB
NCAPH
INTS8
POLR3C
CDC73
EXOSC3
MED18
KIN
NUP43
NAA20
POLR2G
EIF3G
NDC80
RPF2
RPL17
LCMT1
PMPCA
HIST1H2BE
CENPK
SRCAP
POLR1B
INCENP
GNB2L1
SLU7
CINP
HIST1H2AJ
WDR61
EIF2B1
DHX36
EIF3F
PRPF8
NELFB
UBE2M
UXT
HIST1H2AL
MIS12
SSU72
NUDC
USP7
AAMP
RNGTT
TAF10
VPS29
ALYREF
TUBA1B
AKIRIN2
MCM6
SNRNP70
TSR1
GRWD1
EP400
RPL35A
WDR12
HIST2H3C
NUDT21
POLR3K
UBA1
SRBD1
MVK
RPL28
EXOSC6
TUBA1C
ANAPC5
RFC4
FAM50A
ENY2
GTF2H3
PSMD7
CIAO1
WDR5
SPATA5L1
POLR3H
DDX20
WDHD1
YPEL5
NSL1
TRAPPC1
ACTR2
ROMO1
BAP1
NLE1
EBNA1BP2
TUBG1
POLR2I
CDT1
HIRA
MRGBP
RPL26
NOL10
ELP5
ELP4
CHAF1A
THOC3
ANAPC1
ELP6
HIST1H2AM
SNRNP25
MED31
DDX54
EXOSC9
EIF4E
C21orf59
SMC2
CHD4
KAT8
ACTR3
DDX42
TBL3
RBM22
HNRNPU
KTI12
CDS2
NUP133
HSP90B1
BRD4
EIF3M
GGPS1
SNRPE
ISG20L2
GTF3C5
FAM98B
FCGR1B
HIST1H2BD
RGPD6
CPSF2
RPS25
SRRM1
BOP1
HIST2H3D
RINT1
TRAPPC8
RRP9
UBIAD1
BCL2L2-PABPN1
EXOSC4
RNPC3
RSL1D1
TRIM37
TRAPPC11
SOCS3
F8A3
EEF1A1
TIMM23
RPL34
NELFA
HIST2H3A
RPL23A
TBCB
IPO11
NAT10
SAMM50
UBR4
SASS6
FBL
SLC39A10
AFG3L2
KCMF1
ZNF644
MOCS3
RPL7
BMS1
MFN2
ATP6V1G1
PREB
POLD2
SNRPB
KRTAP5-10
SMC6
RPL31
HIST1H2AH
FDX1L
DPF2
RABGGTA
PRPF38B
TRAPPC5
NAA38
DDX5
COPS6
POP7
RPS2
RPLP2
PPA1
RAD9A
NAA10
RPS28
EIF4G2
ERCC2
CSNK2B
SEC13
ANAPC11
NMT1
TIMM13
NPM1
HAUS7
GPN3
TAF13
CLSPN
CAPZB
HNRNPL
LSM3
TIMM44
KIAA1429
LSM11
ORC1
EXOSC8
TUBGCP3
CENPN
RBM8A
PABPN1
MASTL
RNF113A
RRS1
PLK4
PMF1
NUF2
ACTR1A
SRSF11
COPS8
DDX49
ITGAV
SMG6
TOMM40
BRIX1
NPIPA5
RAB7A
KAT7
TLK2
TPX2
BRD2
RPL36A
SRP9
ELP3
GAPDH
METTL16
C12orf45
ELP2
CENPA
SPCS3
GEMIN7
LSM10
TPT1
PRMT5
HIST1H2BF
YEATS4
KRTAP4-11
YBX1
WDR36
RFK
KDM2A
PCID2
RAD1
INTS12
EIF3C
ARPC3
GTF3C2
ACIN1
HJURP
TIMM10
OIP5
TRAPPC2
