## Supplementary Table 11 for "Modelling Acral Melanoma in Admixed Brazilians Uncovers Genomic Drivers and Targetable Pathways"

### Sheet: Sheet1
SUPPLEMENTARY TABLE 11: Top 100 differentially expressed genes between melanoma cells in AM and CM subtypes from scRNAseq datasets
TOP_100_AM_DEGS	TOP_100_CM_DEGS
CDKN2A	CALCRL-AS1
ATF3	MDGA2
LINC02055	RFC1
SERTAD1	GNG11
TMEM178B	PLXNC1
ADAMTS1	SPARCL1
GRIK2	LINC03019
IL1RAPL1	NBEAL1
DLGAP1	IGF2BP2
RGS2	HPS5
NFKBIA	SMIM14
NFATC2	ST6GALNAC3
ZFP36	CHL1
ENSG00000234426	ARHGAP24
KLF2	PRDX2
PDGFRA	FAM114A1
PPP1R15A	ANKRD30B
LINC02109	MYH10
CRYAB	WDR19
ENSG00000258081	CA8
PHACTR1	ST8SIA6
PDLIM3	MGA
TUBB2A	BNC2
EGR1	STK32A
TRIB1	NRG1
SOX2	LINC01443
ARHGAP11B	DOCK10
MLF1	PDE10A
ENSG00000280441	COL11A1
HERPUD1	POLG2
GADD45B	R3HCC1L
TUBB2B	LIAS
ENSG00000290886	TLR1
RGS16	NFE2L3
KLF4	CBR4
RELB	AFF3
IRF1	NBEA
FN1	UGDH-AS1
RHOB	CLCN7
ENSG00000278996	PDS5A
ALDOA	SYNE2
MARCHF3	VAV3
RASGEF1B	LINC00910
KALRN	PRKD3
MAFF	ENSG00000289405
METTL1	SGK3
GPI	TRIM2
XBP1	UBE2K
DNAJC15	METTL15
RGS1	PIK3CB
SLC35F1	PROS1
CASC15	GNPTAB
DNAJB4	TRPS1
DNAJC3	UGDH
RNASE1	BLOC1S1
PMEPA1	ST3GAL5
SLC2A3	AMBRA1
WIPF3	NAV3
LINC00470	TNFRSF14
CHIC2	KLHL5
SIK1	GNG10
ENSG00000228033	TECPR2
P3H2	RANBP17
HNRNPL	IGFBP2
COL1A2	KC6
ENSG00000250453	COL27A1
BIRC7	ROPN1
EMCN	TYR
TEX9	RGS12
ID3	HMGA2
ANKRD10	EFNA5
APOC2	LRBA
FBL	LRRC75A
HOXB7	FBXW4
MAP3K8	BCL2L1
CYP7B1	NRG3
PRAME	CHCHD6
LINC03051	ARSG
PCSK6	RAD51B
IER5	LONRF1
TPTE	TXNIP
ULK4P2	MAPKBP1
GDNF	KLHL22
CXCL8	RAPGEF1
CDK4	BHLHE41
CNTNAP2	ZNF652
KLF6	DOCK7
CEBPB	ENSG00000283674
TSPAN31	NUBPL
RARB	TEAD1
CCNL1	EYA4
ENSG00000236385	PLEKHA7
FXYD3	AP1S3
POSTN	PRRC2B
LINC01194	KIAA1328
LINC02315	DIAPH2
SOX4	SLC10A1
GDNF-AS1	CCDC171
MBNL2	TRPM1
LCP2	TEX14
